# Over 100 years of Rift Valley Fever: a patchwork of data on pathogen spread and spillover

**DOI:** 10.1101/2021.02.18.21251916

**Authors:** Gebbiena M. Bron, Kathryn Strimbu, Hélène Cecilia, Anita Lerch, Sean Moore, Quan Tran, T. Alex Perkins, Quirine A. ten Bosch

## Abstract

During the past 100 years, Rift Valley fever virus (RVFV), a mosquito-borne virus, has caused potentially lethal disease in livestock, and has been associated with significant economic losses and trade bans. Spillover to humans occurs and can be fatal. Here, we combined data on RVF disease in humans (22 countries) and animals (37 countries) from 1931 to 2020 with seroprevalence studies from 1950 to 2020 (N=226) from publicly available databases and publications to draw a more complete picture of past and current RVFV epidemiology. RVFV has spread from its original focus in Kenya throughout Africa and into the Arabian Peninsula. Throughout the study period, seroprevalence increased in both humans and animals, suggesting potentially increased RVFV exposure. In 24 countries animals or humans tested positive for RVFV antibodies even though outbreaks had never been reported there, suggesting RVFV transmission may well go unnoticed. Among ruminants, sheep were most likely to be exposed during RVF outbreaks, but not during periods of cryptic spread. We discuss critical data gaps and highlight the need for detailed study descriptions, and long-term studies using a one health approach to further convert the patchwork of data to the tale of RFV epidemiology.
