## Supplementary material for "Over 100 years of Rift Valley Fever: a patchwork of data on pathogen spread and spillover": Suppl. Table 2

### Sheet: Supplemental Table 2
Seropositivity in people, randomly selected
Expontiated model coefficients (adjusted odds ratios)
Covariates		aOR	95%CI (low)	95%CI (high)
(Intercept)		5.23703e-25	1.30071e-29	1.68368e-20
Region	Middle v. Eastern Africa	0.430056	0.358782	0.514019
	Northern v. Eastern Africa	3.60893	2.53486	5.04105
	Southern v. Eastern Africa	0.413007	0.227796	0.688395
	Western v. Eastern Africa	1.08711	0.943632	1.25033
	Western Asia v. Eastern Africa	0.578993	0.487423	0.683134
Year (10 year time steps)		1.30137	1.23582	1.37192
Outbreak associated v. No outbreak		3.34754	3.05589	3.67015
The strong effect in Northern Africa was driven by a study conducted in a former outbreak area, 12 years after the outbreak.
