## Supplementary material for "Over 100 years of Rift Valley Fever: a patchwork of data on pathogen spread and spillover": Suppl. Table 3

### Sheet: Supplemental Table 3
Seropositivity in ruminants
Expontiated model coefficients (adjusted odds ratios)
Covariates		aOR	95%CI (low)	95%CI (high)
(Intercept)		1.73933e-06	9.61426e-08	3.1307e-05
Region	Central v. Eastern Africa	0.753901	0.703372	0.807354
	Northern v. Eastern Africa	1.04964	0.999025	1.1027
	Southern v. Eastern Africa	1.28581	1.20326	1.37317
	Western v. Eastern Africa	0.645246	0.470901	0.861887
	Southern Asia v. Eastern Africa	1.04391	0.990652	1.0998
	Western Asia v. Eastern Africa	0.342769	0.303132	0.386088
Year (10 year time steps)		1.0578	1.0427	1.07314
Outbreak associated v. No outbreak		2.2211	2.14388	2.30118
