## Supplementary material for "Over 100 years of Rift Valley Fever: a patchwork of data on pathogen spread and spillover": Suppl. Table 4

### Sheet: Supplemental Table 5
Seropositivity in all animals
Expontiated model coefficients (adjusted odds ratios)
Covariates		aOR	95%CI (low)	95%CI (high)
(Intercept)		1.52754e-07	8.78241e-09	2.6441e-06
Region	Middle v. Eastern Africa	0.751009	0.700773	0.804139
	Northern v. Eastern Africa	1.09045	1.03874	1.1446
	Southern v. Eastern Africa	0.702683	0.660166	0.747442
	Western v. Eastern Africa	0.624916	0.456096	0.834664
	Southern Asia v. Eastern Africa	0.956861	0.908559	1.00753
	Western Asia v. Eastern Africa	0.242928	0.208577	0.281133
Year (10 year time steps)		1.07009	1.05502	1.0854
Outbreak associated v. No outbreak		2.04402	1.9744	2.11617
