## Supplementary material for "Over 100 years of Rift Valley Fever: a patchwork of data on pathogen spread and spillover": Suppl. Table 5

### Sheet: Supplemental Table 5
Seropositivity in randomly sampled people, with ADM1 level information
Expontiated model coefficients (adjusted odds ratios)
Covariates		aOR	95%CI (low)	95%CI (high)
(Intercept)		5.76539e-30	2.92991e-37	8.6204e-23
Region	Middle v. Eastern Africa	6.79427	4.72291	9.90782
	Northern v. Eastern Africa	67.113	39.7923	113.031
	Southern v. Eastern Africa	7.38472	3.71817	13.548
	Western v. Eastern Africa	10.4322	7.6932	14.4175
	Western Asia v. Eastern Africa	3.40303	2.27862	5.13313
Year (10 year time steps)		1.36807	1.25862	1.48906
Outbreak associated at ADM1 v. No outbreak in the ADM1		1.52535	1.23002	1.87847
