## Supplementary material for "Over 100 years of Rift Valley Fever: a patchwork of data on pathogen spread and spillover": Suppl. Table 6

### Sheet: Supplemental Table 5
Seropositivity in ruminants, with ADM1-level information
Expontiated model coefficients (adjusted odds ratios)
Covariates		aOR	95%CI (low)	95%CI (high)
(Intercept)		0.000568153	5.8571e-06	0.0544627
Region	Central v. Eastern Africa	NA	NA	NA
	Northern v. Eastern Africa	0.625235	0.559844	0.698156
	Southern v. Eastern Africa	1.55674	1.42	1.7071
	Western v. Eastern Africa	1.20167	1.09509	1.31921
	Southern Asia v. Eastern Africa	0.553382	0.401283	0.744796
	Western Asia v. Eastern Africa	0.583934	0.507866	0.669478
Year (10 year time steps)		1.02754	1.00449	1.05119
Outbreak associated at ADM1 v. No outbreak in the ADM1		2.98867	2.83149	3.15411
