## Supplementary material for "Over 100 years of Rift Valley Fever: a patchwork of data on pathogen spread and spillover": Suppl. Table 7

### Sheet: Supplemental Table 4
Seropositivity in selected species
Expontiated model coefficients (adjusted odds ratios)
Covariates		aOR	95%CI (low)	95%CI (high)
(Intercept)		4.40617e-07	1.6896e-08	1.1354e-05
Region	Middle v. Eastern Africa	0.622038	0.578638	0.668134
	Northern v. Eastern Africa	0.788245	0.742908	0.83623
	Southern v. Eastern Africa	0.997748	0.926664	1.07354
	Western v. Eastern Africa	0.115094	0.0409955	0.250295
	Southern Asia v. Eastern Africa	0.895364	0.839294	0.954895
	Western Asia v. Eastern Africa	0.243123	0.20968	0.280722
Year (10 year time steps)		1.0643	1.04722	1.08172
Outbreak associated v. No outbreak		3.14198	2.90964	3.39383
Species	Buffalo v. Sheep	1.49257	1.26189	1.75745
	Camels v. Sheep	1.81046	1.61	2.03341
	Cattle v. Sheep	1.47924	1.37999	1.58625
	Goats v. Sheep	1.24838	1.1429	1.36323
Spp x Outbreak	Outbreak x Buffalo	0.402496	0.323197	0.50168
	Outbreak x Camels	0.470855	0.392028	0.564933
	Outbreak x Cattle	0.463937	0.422798	0.508993
	Outbreak x Goats	0.471659	0.418306	0.531755
